# Community burden of diphtheria during the 2023–24 epidemic in Kano State, Nigeria: a population-based household survey

**DOI:** 10.64898/2026.04.10.26348327

**Authors:** Suleiman Hudu, Khadidja Uthman, Yves Katuala, Imam Wada Bello, Yanu Mbuyi, Dagemlidet Tesfaye Worku, Sedi Carvalho Mbelani, Ichola Ismael Adjaho, Etienne Gignoux, Cheick Oumar Doumbia, Franck Ale, Jonathan Polonsky

## Abstract

**Background:** Since late 2022, Nigeria has experienced one of its largest recorded diphtheria epidemics, centred on Kano State, where facility-based surveillance documented over 18,000 cases between February 2022 and April 2024. The true community burden remains unknown. We conducted a population-based household survey to estimate community attack rates, mortality, vaccination coverage, and determinants of infection and death.

**Methods and Findings:** We performed a retrospective household survey (September–October 2024) in four Local Government Areas (LGAs) using spatially randomised cluster sampling (78 clusters; recall from January 2023). Survey-weighted logistic regression adjusted for age group, sex, vaccination, LGA, socioeconomic quintile, and household size.

We enrolled 7,998 individuals from 1,068 households (cooperation rate 98.6%). Among 7,889 with known diphtheria status, the community attack rate was 1.1% (95% confidence interval [CI] [0.7,1.4]). The attack rate was 3.1 times (95% CI [2.1,4.1]) that notified at three Médecins Sans Frontières-supported sites over the same period. The case fatality ratio was 8.7% (95% CI [3.9,18.5]; 8/88) overall and 21.3% (95% CI [5.1,57.5]; 3/15) under five. Of 110 all-cause deaths, 62.5% occurred at home, as did 4 of 8 diphtheria deaths, all after seeking care. Care-seeking delays of ≥4 days were associated with higher case mortality (risk ratio 24.3, 95% CI [2.97,199]; p=0.004). Exploratory all-cause and diphtheria-specific mortality rate ratios (reported unvaccinated versus vaccinated) were 2.03 (95% CI [1.19,3.48]) and 1.00 (95% CI [0.21,4.80]). Routine immunisation coverage was 38.0%; 45.7% (95% CI [38.9,52.5]) of 3,287 children were reported as unvaccinated. The main limitation is that diphtheria, cause of death, and vaccination status were respondent-reported without laboratory or record confirmation.

**Conclusions:** Community diphtheria burden appeared to exceed facility surveillance estimates, and most all-cause deaths occurred at home. Delayed care-seeking was associated with diphtheria mortality, highlighting the need for improved community surveillance, decentralised care, and better-targeted vaccination.

**Author Summary:** *Why Was This Study Done?:* - Diphtheria has re-emerged as an epidemic disease across West and Central Africa, and facility-based surveillance, the main source of outbreak data, may substantially underestimate true community burden if many cases and deaths never reach a health facility. - During a large 2023-2024 epidemic in Kano State, Nigeria, we wanted to know how much diphtheria illness and death facility surveillance was missing, and what factors most affected whether someone survived.

*What Did The Researchers Do And Find?:*

- We conducted a population-based household survey of nearly 8,000 people across four high-burden areas of Kano State, asking about diphtheria illness, care-seeking, vaccination, and deaths during the epidemic.
- From January 2023 to October 2024, the community attack rate was approximately three times the rate of cases recorded at three treatment sites supported by Médecins Sans Frontières in the same areas (approximately 1.9 times when only cases reported as diagnosed by a health worker were counted). These sites notified most (87%) of the suspected cases reported for Kano State up to September 2024, so the gap between cases in the community and cases seen in all health facilities may be somewhat smaller. Approximately two thirds of deaths from any cause occurred at home, as did 4 of the 8 deaths from diphtheria.
- Delay in seeking care was associated with death among people with diphtheria. Routine and campaign vaccination coverage were both incomplete, and the vaccination campaign reached children who were already vaccinated more often than children who had not been routinely vaccinated.

*What Do These Findings Mean?:*

- Facility-based surveillance alone may underestimate the toll of a diphtheria epidemic, and community-based approaches are needed to capture the full burden.
- Reducing delays to treatment, for example through decentralised care such as the home-based care model evaluated in a companion study, and redesigning vaccination campaigns to specifically reach previously unvaccinated children rather than re-dosing those already covered, could meaningfully reduce morbidity and mortality in future epidemics.
- These findings rest on what household members remembered and reported: diphtheria, causes of death, and vaccination were not confirmed by laboratory tests or medical records, and the timing of vaccination relative to illness was rarely recorded. Only 8 diphtheria deaths occurred, so estimates about death are imprecise, and the survey covered four heavily affected areas of Kano State, so the results may not apply elsewhere.
