## Supplementary material for "Community burden of diphtheria during the 2023–24 epidemic in Kano State, Nigeria: a population-based household survey": S2 Table. Diphtheria cases notified at three MSF-supported treatment sites

### Sheet: Legend
text
S2 Table. Diphtheria cases notified at three MSF-supported treatment sites in Kano State, 2023 to 2024: aggregated counts used as the facility comparator.
Source: MSF line list (MSF West and Central Africa diphtheria line list, Epicentre) of patients treated at the Infectious Diseases Hospital (IDH), Murtala Muhammad Specialist Hospital (MMSH) and Waziri Shehu Gidado General Hospital (WSGGH). IDH and MMSH records are from the compile of 20 October 2026 and WSGGH records from the compile of 31 October 2025. Counts only; no patient-level data.
Cases are residents of Ungogo, Fagge, Nassarawa or Dawakin Tofa LGA of Kano State, dated by symptom onset (notification date where onset is missing), 1 Jan 2023 to 25 Oct 2024, the survey recall period. Sheet A: totals by LGA with population (WorldPop and National Population Commission estimates) and cases per 100,000. Sheet B: LGA by site by month of onset. Sheet C: all cases by site and month o…
IDH notified from 31 Jul 2023, WSGGH from 23 Aug to 30 Nov 2023, and MMSH from 11 Jan 2023 to 31 Mar 2024; after March 2024 only IDH contributes. Outcome was missing for 10.3% of the 9,864 cases; CFR (deaths per case) is given among notified cases and among cases with a recorded outcome.
Abbreviations: LGA, Local Government Area; CFR, case fatality ratio; NCDC, Nigeria Centre for Disease Control and Prevention; MSF, Medecins Sans Frontieres.

### Sheet: A_by_LGA
lga	cases_notified	deaths	outcome_known	population	per_100000	cfr_known_outcome_pct	cfr_all_notified_pct
Ungogo	5498	213	4931	1.07144e+06	513.1	4.3	3.9
Fagge	2165	100	1950	360368	600.8	5.1	4.6
Nassarawa	1720	90	1549	943502	182.3	5.8	5.2
Dawakin Tofa	481	47	422	461798	104.2	11.1	9.8
Four LGAs	9864	450	8852	2.83711e+06	347.7	5.1	4.6

### Sheet: B_LGA_site_month
lga	site	month_of_onset	cases
Dawakin Tofa	IDH	2023-07	7
Dawakin Tofa	IDH	2023-08	62
Dawakin Tofa	IDH	2023-09	28
Dawakin Tofa	IDH	2023-10	32
Dawakin Tofa	IDH	2023-11	7
Dawakin Tofa	IDH	2023-12	9
Dawakin Tofa	IDH	2024-01	11
Dawakin Tofa	IDH	2024-02	10
Dawakin Tofa	IDH	2024-03	9
Dawakin Tofa	IDH	2024-04	11
Dawakin Tofa	IDH	2024-05	2
Dawakin Tofa	IDH	2024-07	5
Dawakin Tofa	IDH	2024-08	7
Dawakin Tofa	MMSH	2023-01	7
Dawakin Tofa	MMSH	2023-02	1
Dawakin Tofa	MMSH	2023-03	3
Dawakin Tofa	MMSH	2023-04	2
Dawakin Tofa	MMSH	2023-06	10
Dawakin Tofa	MMSH	2023-07	59
Dawakin Tofa	MMSH	2023-08	26
Dawakin Tofa	MMSH	2023-09	19
Dawakin Tofa	MMSH	2023-10	21
Dawakin Tofa	MMSH	2023-11	11
Dawakin Tofa	MMSH	2023-12	13
Dawakin Tofa	MMSH	2024-01	10
Dawakin Tofa	MMSH	2024-02	4
Dawakin Tofa	MMSH	2024-03	7
Dawakin Tofa	WSGGH	2023-08	12
Dawakin Tofa	WSGGH	2023-09	22
Dawakin Tofa	WSGGH	2023-10	34
Dawakin Tofa	WSGGH	2023-11	20
Fagge	IDH	2023-01	4
Fagge	IDH	2023-02	2
Fagge	IDH	2023-04	1
Fagge	IDH	2023-07	7
Fagge	IDH	2023-08	266
Fagge	IDH	2023-09	105
Fagge	IDH	2023-10	114
Fagge	IDH	2023-11	46
Fagge	IDH	2023-12	52
Fagge	IDH	2024-01	54
Fagge	IDH	2024-02	69
Fagge	IDH	2024-03	89
Fagge	IDH	2024-04	53
Fagge	IDH	2024-05	47
Fagge	IDH	2024-06	14
Fagge	IDH	2024-07	32
Fagge	IDH	2024-08	16
Fagge	MMSH	2023-01	29
Fagge	MMSH	2023-02	53
Fagge	MMSH	2023-03	42
Fagge	MMSH	2023-04	53
Fagge	MMSH	2023-05	55
Fagge	MMSH	2023-06	76
Fagge	MMSH	2023-07	183
Fagge	MMSH	2023-08	111
Fagge	MMSH	2023-09	54
Fagge	MMSH	2023-10	37
Fagge	MMSH	2023-11	12
Fagge	MMSH	2023-12	33
Fagge	MMSH	2024-01	43
Fagge	MMSH	2024-02	18
Fagge	MMSH	2024-03	15
Fagge	WSGGH	2023-08	38
Fagge	WSGGH	2023-09	132
Fagge	WSGGH	2023-10	122
Fagge	WSGGH	2023-11	88
Nassarawa	IDH	2023-01	3
Nassarawa	IDH	2023-02	1
Nassarawa	IDH	2023-03	1
Nassarawa	IDH	2023-04	1
Nassarawa	IDH	2023-05	1
Nassarawa	IDH	2023-07	8
Nassarawa	IDH	2023-08	127
Nassarawa	IDH	2023-09	138
Nassarawa	IDH	2023-10	157
Nassarawa	IDH	2023-11	77
Nassarawa	IDH	2023-12	42
Nassarawa	IDH	2024-01	86
Nassarawa	IDH	2024-02	78
Nassarawa	IDH	2024-03	99
Nassarawa	IDH	2024-04	68
Nassarawa	IDH	2024-05	44
Nassarawa	IDH	2024-06	13
Nassarawa	IDH	2024-07	29
Nassarawa	IDH	2024-08	27
Nassarawa	IDH	2024-09	1
Nassarawa	MMSH	2023-01	23
Nassarawa	MMSH	2023-02	30
Nassarawa	MMSH	2023-03	32
Nassarawa	MMSH	2023-04	18
Nassarawa	MMSH	2023-05	21
Nassarawa	MMSH	2023-06	21
Nassarawa	MMSH	2023-07	109
Nassarawa	MMSH	2023-08	74
Nassarawa	MMSH	2023-09	70
Nassarawa	MMSH	2023-10	57
Nassarawa	MMSH	2023-11	71
Nassarawa	MMSH	2023-12	68
Nassarawa	MMSH	2024-01	56
Nassarawa	MMSH	2024-02	32
Nassarawa	MMSH	2024-03	30
Nassarawa	MMSH	2024-04	1
Nassarawa	WSGGH	2023-08	2
Nassarawa	WSGGH	2023-10	2
Nassarawa	WSGGH	2023-11	2
Ungogo	IDH	2023-02	1
Ungogo	IDH	2023-04	2
Ungogo	IDH	2023-05	1
Ungogo	IDH	2023-07	28
Ungogo	IDH	2023-08	489
Ungogo	IDH	2023-09	337
Ungogo	IDH	2023-10	249
Ungogo	IDH	2023-11	165
Ungogo	IDH	2023-12	130
Ungogo	IDH	2024-01	157
Ungogo	IDH	2024-02	274
Ungogo	IDH	2024-03	230
Ungogo	IDH	2024-04	171
Ungogo	IDH	2024-05	111
Ungogo	IDH	2024-06	54
Ungogo	IDH	2024-07	68
Ungogo	IDH	2024-08	63
Ungogo	IDH	2024-09	2
Ungogo	MMSH	2023-01	127
Ungogo	MMSH	2023-02	163
Ungogo	MMSH	2023-03	124
Ungogo	MMSH	2023-04	87
Ungogo	MMSH	2023-05	84
Ungogo	MMSH	2023-06	160
Ungogo	MMSH	2023-07	611
Ungogo	MMSH	2023-08	255
Ungogo	MMSH	2023-09	146
Ungogo	MMSH	2023-10	111
Ungogo	MMSH	2023-11	115
Ungogo	MMSH	2023-12	130
Ungogo	MMSH	2024-01	126
Ungogo	MMSH	2024-02	66
Ungogo	MMSH	2024-03	59
Ungogo	WSGGH	2023-08	75
Ungogo	WSGGH	2023-09	211
Ungogo	WSGGH	2023-10	195
Ungogo	WSGGH	2023-11	121

### Sheet: C_all_by_site_month
site	month_of_notification	cases_notified_all_residences
IDH	2023-07	27
IDH	2023-08	1596
IDH	2023-09	1306
IDH	2023-10	1131
IDH	2023-11	591
IDH	2023-12	410
IDH	2024-01	503
IDH	2024-02	857
IDH	2024-03	796
IDH	2024-04	581
IDH	2024-05	412
IDH	2024-06	143
IDH	2024-07	435
IDH	2024-08	230
IDH	2024-09	60
IDH	2024-11	1
IDH	2024-12	1
IDH		77
MMSH	2023-01	237
MMSH	2023-02	401
MMSH	2023-03	353
MMSH	2023-04	286
MMSH	2023-05	270
MMSH	2023-06	380
MMSH	2023-07	1706
MMSH	2023-08	1441
MMSH	2023-09	767
MMSH	2023-10	599
MMSH	2023-11	566
MMSH	2023-12	683
MMSH	2024-01	625
MMSH	2024-02	403
MMSH	2024-03	395
WSGGH	2023-08	98
WSGGH	2023-09	450
WSGGH	2023-10	417
WSGGH	2023-11	305

### Sheet: D_completeness
item	value	source
Cases notified at IDH, MMSH and WSGGH, all residences, to 24 Dec 2023	13772	MSF line list
Cases notified at IDH, MMSH and WSGGH, all residences, to 31 Mar 2024	17599	MSF line list
NCDC suspected cases, Kano State, cumulative to Epi-week 51 2023 (24 Dec 2023)	14126	NCDC situation report, Epi-week 51 2023
Share of NCDC suspected Kano cases notified at the three sites by 24 Dec 2023 (%)	97.5	Calculated
Cases analysed by Abbas et al. (Kano State, Feb 2022 to Apr 2024)	18320	Abbas et al. 2025 [13]
Share of Abbas et al. cases notified at the three sites by 31 Mar 2024 (%)	96.1	Calculated
Cases notified at IDH, MMSH and WSGGH, all residences, to 5 Sep 2024	19459	MSF line list
NCDC suspected cases, Kano State, cumulative to Epi-week 35 2024 (5 Sep 2024)	22457	NCDC situation report, Epi-week 35 2024
Share of NCDC suspected Kano cases notified at the three sites by 5 Sep 2024 (%)	86.7	Calculated
